# Feasibility of a novel non-invasive swab technique for serial whole-exome sequencing of cervical tumors during chemoradiation therapy

**DOI:** 10.1101/2022.02.23.22271256

**Authors:** Julianna K. Bronk, Chiraag Kapadia, Xiaogang Wu, Bhavana V. Chapman, Rui Wang, Tatiana V. Karpinets, Xingzhi Song, Andrew M. Futreal, Jianhua Zhang, Ann H. Klopp, Lauren E. Colbert

## Abstract

**Background:** Clinically relevant genetic predictors of radiation response for cervical cancer are understudied due to the morbidity of repeat invasive biopsies required to obtain genetic material. Thus, we aimed to develop a novel noninvasive cervical swab technique to collect tumor DNA with adequate throughput to perform whole-exome sequencing (WES) at serial time points over the course of chemoradiation therapy (CRT).

**Methods:** Cervical cancer tumor samples from patients undergoing chemoradiation were collected at baseline, at week 1, week 3, and at the completion of CRT (week 5) using a noninvasive swab-based biopsy technique. Swab samples were analyzed with whole-exome sequencing (WES) with mutation calling using a custom pipeline optimized for shallow whole-exome sequencing with low tumor purity. Tumor mutation changes over the course of treatment were profiled.

**Results:** 217 samples were collected and successfully sequenced for 70 patients. A total of 33 patients had a complete set of samples at all four time points. The mean mapping rate was 98% for all samples, and the mean target coverage was 180. Overall mutation frequency decreased during CRT with disease response but mapping rate and mean target coverage remained at >98% and >180 reads at week 5.

**Conclusion:** This study demonstrates the feasibility and application of a noninvasive swab-based technique for WES analysis to investigate dynamic tumor mutational changes during treatment and may be a valuable approach to identify novel genes which confer radiation resistance.
