## Supplemental Table 1 for "Feasibility of a novel non-invasive swab technique for serial whole-exome sequencing of cervical tumors during chemoradiation therapy"

### Sheet: sample list
Number	PatientID	Time	Total.Reads.Million.	MAPPING.RATE	Mean_Target_COV	DNA.CONC..ng.	QUANTITY.QC.STATUS	QUALITY.QC.STATUS	Mut_count_indels	Mut_count_sub	TPES_2	Sequenza.cellularity	cohort.y
1	10	Baseline	150.04	96.86	83.72	3.4	Optimal Amount	Optimal quality (Q1)	24	158	0.39	0.12	31
2	10	Week 5	191.69	99.14	115.66	6.6	Optimal Amount	Optimal quality (Q1)	36	112	0.27	0.1	31
3	12	Baseline	135.64	97.91	129.2	7.8	Acceptable, suboptimal	Optimal quality (Q1)	67	91	0.57	0.606667	76
4	12	Week 1	193	97.53	158.83	3.1	Fail	Optimal quality (Q1)	69	88	0.45	0.476667	76
5	12	Week 3	214.75	97.01	173.33	4.7	Fail	Optimal quality (Q1)	46	44	0.37	0.11	76
6	12	Week 5	190.89	97	157.1	3.2	Fail	Optimal quality (Q1)	53	21	0.14	0.106667	76
7	13	Baseline	238.08	98.17	221.52	22	Optimal Amount	Optimal quality (Q1)	26	444	0.84	0.103333	76
8	13	Week 1	256.63	98.06	231.91	12.4	Optimal Amount	Optimal quality (Q1)	30	434	0.62	0.126667	76
9	13	Week 3	175.32	98.29	161.54	42.4	Optimal Amount	Optimal quality (Q1)	56	40	0.31	0.36	76
10	13	Week 5	389.15	98.79	359.28	8.2	Acceptable, suboptimal	Optimal quality (Q1)	20	18	0.13	0.28	76
11	14	Baseline	184.05	99.16	123.04	21.4	Optimal Amount	Optimal quality (Q1)	36	161	0.97	0.99	31
12	14	Week 1	187.52	99.28	119.85	13.7	Optimal Amount	Optimal quality (Q1)	25	2182	0.95	0.99	31
13	14	Week 3	173.03	99.16	113.53	41.7	Optimal Amount	Optimal quality (Q1)	23	2105	1	0.99	31
14	14	Week 5	201.8	99.14	97.33	3.6	Optimal Amount	Optimal quality (Q1)	25	1818	0.97	0.98	31
15	15	Baseline	172.55	99.26	111.94	27.9	Optimal Amount	Optimal quality (Q1)	10	140	0.87	0.11	31
16	15	Week 1	153.39	98.78	95.86	26.6	Optimal Amount	Optimal quality (Q1)	5	77	0.53	0.1	31
17	15	Week 3	296.96	98.87	183.6	28.8	Optimal Amount	Optimal quality (Q1)	18	171	0.68	0.12	31
18	15	Week 5	210.16	99.33	119.09	60.3	Optimal Amount	Optimal quality (Q1)	34	95	0.87	0.1	31
19	16	Baseline	184.94	98.95	125.69	15.1	Optimal Amount	Optimal quality (Q1)	21	851	0.92	0.11	31
20	16	Week 1	199.71	98.58	130.87	29	Optimal Amount	Optimal quality (Q1)	13	434	0.44	0.1	31
21	16	Week 3	187.56	96.34	121.6	23.8	Optimal Amount	Optimal quality (Q1)	14	88	0.37	0.1	31
22	16	Week 5	186.94	98.44	126.01	10.8	Optimal Amount	Optimal quality (Q1)	17	93	0.42	0.1	31
23	17	Baseline	299.63	98.36	159.23	25.7	Optimal Amount	Optimal quality (Q1)	20	296	0.58	0.11	31
24	17	Week 1	98.35	95.21	54.77	18.1	Optimal Amount	Optimal quality (Q1)	33	1970	0.91	0.11	31
25	17	Week 3	149.92	92.22	71.81	7.1	Optimal Amount	Optimal quality (Q1)	40	2183	0.92	0.11	31
26	17	Week 5	220.51	99.19	105.71	6.3	Optimal Amount	Optimal quality (Q1)	16	184	0.44	0.1	31
27	18	Baseline	222.96	99.31	110.03	46	Optimal Amount	Optimal quality (Q1)	17	2840	0.69	0.12	31
28	18	Week 1	262.5	98.99	89.71	21.6	Optimal Amount	Optimal quality (Q1)	24	2257	0.43	0.11	31
29	18	Week 3	177.98	99.24	92.28	9.6	Optimal Amount	Optimal quality (Q1)	14	1802	0.89	0.11	31
30	18	Week 5	169.96	99.22	93.75	17.7	Optimal Amount	Optimal quality (Q1)	19	172	0.14	0.11	31
31	19	Baseline	180.9	99.33	98.22	16.8	Optimal Amount	Optimal quality (Q1)	12	114	0.36	0.16	31
32	19	Week 1	209.5	99.38	113.25	13.9	Optimal Amount	Optimal quality (Q1)	13	91	0.34	0.14	31
33	2	Baseline	220.75	99.19	134.51	8.8	Optimal Amount	Optimal quality (Q1)	30	388	0.67	0.1	31
34	2	Week 1	192.21	99.12	119.2	7	Optimal Amount	Optimal quality (Q1)	32	347	0.7	0.11	31
35	2	Week 3	214.74	98.96	128.21	7.1	Optimal Amount	Optimal quality (Q1)	23	374	0.61	0.1	31
36	2	Week 5	148.4	98.7	92.4	8.4	Optimal Amount	Optimal quality (Q1)	23	337	0.59	0.12	31
37	20	Baseline	206.31	99.31	141.79	95.2	Optimal Amount	Optimal quality (Q1)	22	367	0.43	0.18	31
38	20	Week 1	186.86	99.39	130.05	24.4	Optimal Amount	Optimal quality (Q1)	14	539	0.52	0.61	31
39	20	Week 3	206.7	99.36	142.42	17	Optimal Amount	Optimal quality (Q1)	14	459	0.75	0.19	31
40	20	Week 5	190.06	99.18	101.05	14.4	Optimal Amount	Optimal quality (Q1)	11	225	0.42	0.1	31
41	22	Baseline	147.68	98.36	118.26	10.7	Optimal Amount	Optimal quality (Q1)	52	1114	0.89	0.13	31
42	22	Week 1	145.94	97.15	111.66	5.1	Optimal Amount	Optimal quality (Q1)	18	89	0.78	0.1	31
43	22	Week 3	176.88	99.21	140.63	7.1	Optimal Amount	Optimal quality (Q1)	14	137	0.65	0.1	31
44	22	Week 5	189.72	98.62	144.29	8.3	Optimal Amount	Optimal quality (Q1)	18	210	0.37	0.38	31
45	23	Baseline	191.05	99.02	152.37	17.9	Optimal Amount	Optimal quality (Q1)	25	204	0.62	0.1	31
46	23	Week 1	132.1	99.03	106.55	18.9	Optimal Amount	Optimal quality (Q1)	15	158	0.39	0.1	31
47	23	Week 5	142.29	97.86	112.49	19.3	Optimal Amount	Optimal quality (Q1)	13	154	0.47	0.1	31
48	24	Baseline	218.99	98.71	167.22	11.1	Optimal Amount	Optimal quality (Q1)	26	372	0.78	0.13	31
49	24	Week 1	151.73	99.43	123.41	26	Optimal Amount	Optimal quality (Q1)	19	242	0.59	0.12	31
50	24	Week 3	190.23	99.53	150.76	6.3	Optimal Amount	Optimal quality (Q1)	19	236	0.81	0.11	31
51	24	Week 5	190.36	99.05	149.42	7.4	Optimal Amount	Optimal quality (Q1)	16	234	0.81	0.11	31
52	25	Baseline	163.41	99.49	130.87	4	Optimal Amount	Optimal quality (Q1)	19	311	0.83	0.37	31
53	25	Week 3	174.88	99.35	140.27	30.4	Optimal Amount	Optimal quality (Q1)	19	210	0.68	0.3	31
54	25	Week 5	166.41	99.38	132.54	16.5	Optimal Amount	Optimal quality (Q1)	26	174	0.52	0.1	31
55	26	Baseline	143.17	99.45	117.56	9.1	Optimal Amount	Optimal quality (Q1)	31	832	0.78	0.42	31
56	27	Baseline	126.21	99.4	102.89	11.3	Optimal Amount	Optimal quality (Q1)	23	540	0.48	0.11	31
57	27	Week 5	153.29	99.49	124.32	2.5	Acceptable, suboptimal	Optimal quality (Q1)	19	150	0.42	0.11	31
58	28	Baseline	194.44	99.39	155.55	16.4	Optimal Amount	Optimal quality (Q1)	23	480	0.51	0.24	31
59	28	Week 1	150.05	99.49	122.32	7.9	Optimal Amount	Optimal quality (Q1)	14	162	0.46	0.11	31
60	28	Week 3	134.51	99.41	108.36	3.9	Optimal Amount	Optimal quality (Q1)	10	140	0.28	0.28	31
61	28	Week 5	234.26	99.4	188.25	10.2	Optimal Amount	Optimal quality (Q1)	25	258	0.72	0.1	31
62	29	Baseline	187.03	98.92	141.95	22.6	Optimal Amount	Optimal quality (Q1)	11	159	0.78	0.42	31
63	29	Week 1	226.88	96.74	112.99	13.4	Optimal Amount	Optimal quality (Q1)	2	242	0.94	0.32	31
64	29	Week 3	178.19	99.12	138.68	15	Optimal Amount	Optimal quality (Q1)	18	141	0.58	0.4	31
65	29	Week 5	159.1	94.72	122	5.2	Optimal Amount	Optimal quality (Q1)	22	131	0.52	0.21	31
66	3	Baseline	207.83	98.19	121.82	6.8	Optimal Amount	Optimal quality (Q1)	41	934	0.82	0.13	31
67	3	Week 1	238.56	96.34	131.04	4.6	Optimal Amount	Optimal quality (Q1)	41	957	0.34	0.14	31
68	3	Week 3	230.35	92.32	118.49	2.5	Optimal Amount	Optimal quality (Q1)	40	341	0.14	0.11	31
69	3	Week 5	90.51	94.51	49.9	3.1	Optimal Amount	Optimal quality (Q1)	21	246	0.46	0.1	31
70	30	Baseline	149.46	99	118.59	9.7	Optimal Amount	Optimal quality (Q1)	19	345	0.67	0.52	31
71	30	Week 3	191.63	99.29	154.58	7.5	Optimal Amount	Optimal quality (Q1)	34	405	0.15	0.52	31
72	30	Week 5	153.28	98.79	125.67	6.3	Optimal Amount	Optimal quality (Q1)	31	282	0.61	0.13	31
73	302	Baseline	227.83	98.8	215.43	4.6	Fail	Optimal quality (Q1)	36	161	0.59	0.56	76
74	302	Week 1	259.99	98.22	227.33	15.7	Optimal Amount	Optimal quality (Q1)	29	152	0.76	0.356667	76
75	302	Week 3	260.04	98.45	235.74	4.6	Fail	Optimal quality (Q1)	28	112	0.5	0.103333	76
77	305	Week 1	234.42	98.47	215.17	8.9	Acceptable, suboptimal	Low degradation (Q2)	27	101	0.71	0.5	76
78	305	Week 3	259.23	98.08	227.14	3.6	Fail	Optimal quality (Q1)	24	90	0.61	0.553333	76
79	305	Week 5	265.64	98.36	234.52	2.2	Fail	Optimal quality (Q1)	30	87	0.62	0.573333	76
80	310	Baseline	284.43	98.45	257.81	6.1	Fail	Optimal quality (Q1)	28	76	0.63	0.106667	76
81	310	Week 1	237.3	98.4	212.47	9.5	Acceptable, suboptimal	Optimal quality (Q1)	39	48	0.35	0.206667	76
82	310	Week 5	238.6	97.82	210.61	9.1	Acceptable, suboptimal	Optimal quality (Q1)	30	111	0.79	0.21	76
83	312	Baseline	232.75	98.35	215.54	3.5	Fail	Low degradation (Q2)	49	144	0.67	0.75	76
84	312	Week 1	347.88	98.29	281.13	6	Fail	Optimal quality (Q1)	40	130	0.83	0.816667	76
85	312	Week 3	239.03	98.21	219.19	5.8	Fail	Optimal quality (Q1)	39	117	0.99	0.426667	76
86	312	Week 5	233.82	98.38	212.71	3.9	Fail	Optimal quality (Q1)	29	43	0.73	0.103333	76
87	313	Baseline	240.62	98.24	219.27	6.4	Fail	Low degradation (Q2)	41	205	0.56	0.593333	76
88	313	Week 1	204.16	98.92	206.15	3	Fail	Low degradation (Q2)	27	180	0.93	0.536667	76
89	313	Week 3	204.05	99.04	201.98	6.8	Fail	Low degradation (Q2)	39	167	0.76	0.233333	76
90	313	Week 5	229.53	98.36	206.77	4.6	Fail	Optimal quality (Q1)	31	51	0.77	0.29	76
91	315	Baseline	280.71	98.27	246.62	5.7	Fail	Optimal quality (Q1)	32	18	0.73	0.29	76
92	315	Week 1	287.6	97.93	248.15	11	Acceptable, suboptimal	Optimal quality (Q1)	34	230	0.63	0.106667	76
93	315	Week 3	243.18	98.31	219.51	2.6	Fail	Optimal quality (Q1)	38	162	0.77	0.1	76
94	316	Baseline	253.73	98.09	230.57	5.8	Fail	Low degradation (Q2)	33	25	0.76	0.323333	76
95	316	Week 1	251.56	98.36	228.71	9	Acceptable, suboptimal	Optimal quality (Q1)	29	19	0.82	0.306667	76
96	316	Week 3	300.74	98.53	260.71	5.7	Fail	Optimal quality (Q1)	43	14	0.93	0.316667	76
97	316	Week 5	245.27	98.59	226.35	3.9	Fail	Optimal quality (Q1)	30	17	0.45	0.266667	76
98	317	Baseline	215.47	97.96	198.43	17.2	Optimal Amount	Optimal quality (Q1)	36	70	0.46	0.176667	76
99	317	Week 5	280.46	98.26	249.59	3.8	Fail	Low degradation (Q2)	28	35	0.71	0.313333	76
100	318	Baseline	149.78	96.14	141.94	38.9	Optimal Amount	Optimal quality (Q1)	75	166	0.87	0.19	76
101	318	Week 1	135.03	91.72	116.25	6.8	Fail	Optimal quality (Q1)	89	61	0.8	0.306667	76
102	318	Week 3	126.12	88.79	102.39	10.6	Acceptable, suboptimal	Optimal quality (Q1)	99	62	0.57	0.213333	76
103	318	Week 5	248.21	97.44	216.16	14.1	Optimal Amount	Low degradation (Q2)	41	26	0.75	0.203333	76
104	319	Baseline	310	98.75	281.21	2.4	Fail	Low degradation (Q2)	86	727	0.82	0.21	76
105	319	Week 1	234.28	98.59	216.65	2	Fail	Low degradation (Q2)	112	755	0.35	0.313333	76
106	319	Week 3	240.96	98.3	215.56	4.6	Fail	Optimal quality (Q1)	37	217	0.81	0.103333	76
107	319	Week 5	227.94	98.19	204.96	2.5	Fail	Optimal quality (Q1)	27	32	0.43	0.333333	76
108	320	Baseline	163.84	93.52	143	1.5	Fail	Low degradation (Q2)	99	185	0.73	0.15	76
109	320	Week 1	102.76	85.17	77.06	6.4	Fail	Optimal quality (Q1)	174	111	0.51	0.166667	76
110	320	Week 5	246.52	98.75	216.38	18.3	Optimal Amount	High degradation (Q3)	71	52	0.26	0.283333	76
111	322	Baseline	323.15	99.12	283.64	3.7	Fail	Optimal quality (Q1)	48	184	0.63	0.103333	76
112	322	Week 1	295.07	99.08	247.16	2.8	Fail	Optimal quality (Q1)	62	198	0.66	0.113333	76
113	322	Week 3	187.7	98.3	165.45	7	Fail	Optimal quality (Q1)	56	194	0.92	0.103333	76
114	322	Week 5	274.47	98.69	223.97	2.3	Fail	Optimal quality (Q1)	36	37	0.31	0.15	76
115	328	Baseline	242.97	98.52	217.16	1.6	Fail	Optimal quality (Q1)	48	143	0.48	0.266667	76
116	328	Week 3	228.34	98.72	203.33	18.1	Optimal Amount	Optimal quality (Q1)	42	28	0.35	0.343333	76
117	328	Week 5	200.58	98.35	176.89	11	Acceptable, suboptimal	Optimal quality (Q1)	44	37	0.75	0.376667	76
118	330	Week 12	204.84	98.83	196.26	13.1	Optimal Amount	Optimal quality (Q1)	146	154	0.74	0.116667	76
119	332	Baseline	195.89	97.46	174.96	12.2	Optimal Amount	Low degradation (Q2)	81	153	0.85	0.13	76
120	332	Week 1	193.64	97.98	176.96	3.4	Fail	Low degradation (Q2)	104	110	0.72	0.103333	76
121	332	Week 3	105.73	88.33	85.42	4.8	Fail	Optimal quality (Q1)	180	155	0.62	0.103333	76
122	332	Week 5	191.8	97.84	174.39	6.3	Fail	High degradation (Q3)	NA	NA	NA	NA	76
124	333	Week 1	221.33	98.85	196.77	14.7	Optimal Amount	Low degradation (Q2)	83	86	0.3	0.386667	76
125	333	Week 3	265.17	98.57	237.21	23.7	Optimal Amount	Optimal quality (Q1)	60	137	0.36	0.13	76
126	333	Week 5	183.43	98.53	166.05	8.6	Acceptable, suboptimal	Optimal quality (Q1)	36	57	0.85	0.146667	76
127	333	Week 12	277.17	97.9	264.1	7.4	Optimal Amount	Optimal quality (Q1)	71	60	0.72	0.116667	76
129	334	Week 12	181.17	98.48	161.31	27.5	Optimal Amount	Optimal quality (Q1)	29	63	0.91	0.106667	76
130	335	Baseline	258.61	98.41	214.76	13.8	Optimal Amount	Optimal quality (Q1)	64	133	0.3	0.29	76
131	335	Week 5	247.95	98.29	214.64	16.1	Optimal Amount	Optimal quality (Q1)	54	434	0.42	0.353333	76
132	336	Baseline	221.01	98.22	219.31	21.5	Optimal Amount	Optimal quality (Q1)	41	30	0.88	0.11	76
133	336	Week 1	330.14	98.84	306.65	12.1	Optimal Amount	Optimal quality (Q1)	51	284	0.84	0.103333	76
134	336	Week 3	188.42	97.97	173.45	8.7	Acceptable, suboptimal	Optimal quality (Q1)	36	289	0.47	0.203333	76
135	336	Week 5	272.94	98.12	265.05	22.2	Optimal Amount	Optimal quality (Q1)	59	42	0.85	0.306667	76
136	336	Week 12	269.64	98.26	249.67	15.6	Optimal Amount	Optimal quality (Q1)	22	31	0.37	0.1	76
137	337	Baseline	281.57	98.7	257.33	38.1	Optimal Amount	Optimal quality (Q1)	39	37	0.26	0.11	76
138	337	Week 5	207.21	98.14	187.06	12	Optimal Amount	Optimal quality (Q1)	32	64	0.23	0.303333	76
139	337	Week 12	249.53	98.33	218.08	20.3	Optimal Amount	Optimal quality (Q1)	65	49	0.74	0.12	76
140	338	Baseline	258.11	99.03	244.52	9.3	Optimal Amount	Optimal quality (Q1)	50	54	0.48	0.363333	76
141	338	Week 1	254.93	98.28	224.1	7.8	Acceptable, suboptimal	Optimal quality (Q1)	49	86	0.49	0.136667	76
142	338	Week 3	218.71	98.67	203.26	9.2	Optimal Amount	Optimal quality (Q1)	63	57	0.4	0.343333	76
143	338	Week 5	267.69	99.02	231.37	22	Optimal Amount	Optimal quality (Q1)	35	31	0.61	0.36	76
144	340	Baseline	178.65	98.51	162.73	15.1	Optimal Amount	Optimal quality (Q1)	41	33	0.17	0.356667	76
145	340	Baseline	178.65	98.51	162.73	15.1	Optimal Amount	Optimal quality (Q1)	67	163	0.17	0.356667	76
146	340	Week 1	248.1	98.75	221.22	21	Optimal Amount	Optimal quality (Q1)	35	134	0.61	0.376667	76
147	340	Week 3	188.25	98.19	169.86	13.5	Optimal Amount	Optimal quality (Q1)	81	51	0.66	0.21	76
148	340	Week 5	206.18	98.54	183.17	49.1	Optimal Amount	Optimal quality (Q1)	47	68	0.17	0.2	76
149	351	Baseline	223.99	97.84	181.82	12.9	Optimal Amount	Optimal quality (Q1)	64	54	0.52	0.383333	76
150	351	Week 1	203.11	98.26	180.18	6.7	Acceptable, suboptimal	Optimal quality (Q1)	57	78	0.29	0.316667	76
151	351	Week 3	220.43	98.28	194.64	4.8	Acceptable, suboptimal	Optimal quality (Q1)	35	46	0.87	0.37	76
152	351	Week 5	227.97	99.16	208.44	6.5	Acceptable, suboptimal	Optimal quality (Q1)	46	36	0.62	0.3	76
153	354	Baseline	190.53	98.45	179.23	13.9	Optimal Amount	Optimal quality (Q1)	65	196	0.3	0.366667	76
154	359	Baseline	298.05	98.92	256.74	7.5	Acceptable, suboptimal	Optimal quality (Q1)	40	77	0.76	0.423333	76
155	359	Week 1	211.34	97.79	194	16.3	Optimal Amount	Optimal quality (Q1)	43	80	0.39	0.116667	76
156	359	Week 3	213.04	98.53	209.24	17.6	Optimal Amount	Optimal quality (Q1)	52	67	1	0.12	76
157	359	Week 5	217.78	98.43	210.59	24.9	Optimal Amount	Optimal quality (Q1)	43	36	0.69	0.106667	76
158	362	Baseline	376.87	98.71	355.75	148.2	Optimal Amount	High degradation (Q3)	21	154	0.67	0.49	76
159	362	Week 1	252	98.49	256.89	17.3	Optimal Amount	Optimal quality (Q1)	42	187	0.67	0.623333	76
160	363	Baseline	224.65	97.72	221.59	29.1	Optimal Amount	Low degradation (Q2)	36	24	0.45	0.393333	76
161	363	Week 1	211.67	97.29	209.1	65.4	Optimal Amount	Low degradation (Q2)	51	56	0.52	0.383333	76
162	363	Week 3	238.29	96.96	210.08	100.3	Optimal Amount	Optimal quality (Q1)	40	29	0.61	0.12	76
163	363	Week 5	241.68	97.91	216.47	40.4	Optimal Amount	Optimal quality (Q1)	45	24	0.73	0.106667	76
164	363	Week 12	207.38	98.1	200.51	96.6	Optimal Amount	Optimal quality (Q1)	38	22	0.57	0.34	76
165	365	Baseline	284.06	97.99	236.47	31.1	Optimal Amount	Optimal quality (Q1)	38	55	0.64	0.18	76
166	365	Week 1	271.26	98.27	237.09	154.1	Optimal Amount	Optimal quality (Q1)	64	65	0.51	0.116667	76
167	365	Week 3	228.56	97.47	211.36	154.8	Optimal Amount	Optimal quality (Q1)	56	27	0.31	0.323333	76
168	365	Week 5	256.59	98.37	222.6	167	Optimal Amount	Optimal quality (Q1)	47	44	0.36	0.18	76
169	365	Week 12	298.74	98.66	245.25	106.2	Optimal Amount	Optimal quality (Q1)	54	45	0.7	0.31	76
170	368	Baseline	252.38	98.26	245.77	153.2	Optimal Amount	Optimal quality (Q1)	31	45	0.46	0.37	76
171	368	Week 5	206.95	98.67	203.8	146.7	Optimal Amount	Optimal quality (Q1)	65	46	0.9	0.37	76
172	368	Week 12	251.51	98.65	239.79	91.7	Optimal Amount	Optimal quality (Q1)	43	37	0.97	0.19	76
173	369	Baseline	152.83	90.05	122.93	109.5	Optimal Amount	Low degradation (Q2)	101	93	0.53	0.12	76
174	369	Week 1	215.76	95.26	190.62	163.1	Optimal Amount	Optimal quality (Q1)	45	138	0.94	0.14	76
175	369	Week 12	241.81	98.27	227.84	128.7	Optimal Amount	Optimal quality (Q1)	27	30	0.48	0.343333	76
176	370	Baseline	272.59	98.45	244.61	94.9	Optimal Amount	Optimal quality (Q1)	49	56	0.54	0.163333	76
177	370	Week 1	260.77	98.81	245.01	156.6	Optimal Amount	Optimal quality (Q1)	46	59	0.73	0.203333	76
178	371	Baseline	253.83	98.26	253.86	119.2	Optimal Amount	Optimal quality (Q1)	47	225	0.76	0.353333	76
179	371	Week 1	243.09	98.72	239.59	18.1	Optimal Amount	Optimal quality (Q1)	36	186	0.61	0.123333	76
180	371	Week 3	245.31	98.82	245.94	52.6	Optimal Amount	Optimal quality (Q1)	24	45	0.87	0.33	76
181	371	Week 5	326.88	98.05	205.15	82.5	Optimal Amount	Optimal quality (Q1)	35	38	0.12	0.316667	76
182	373	Baseline	231.01	97.22	223.66	146.6	Optimal Amount	Optimal quality (Q1)	51	55	0.77	0.35	76
183	373	Week 5	184.74	98.27	182.17	157.3	Optimal Amount	Optimal quality (Q1)	38	41	0.83	0.206667	76
184	374	Baseline	239.27	98.55	225.68	147.3	Optimal Amount	Optimal quality (Q1)	49	215	0.32	0.316667	76
185	374	Week 1	236.21	98.13	224.17	157.5	Optimal Amount	Optimal quality (Q1)	40	67	0.41	0.343333	76
186	374	Week 5	240.57	97.3	229.38	161.2	Optimal Amount	Optimal quality (Q1)	40	46	0.28	0.363333	76
187	377	Baseline	240.72	98.41	229.7	77.8	Optimal Amount	Optimal quality (Q1)	44	188	0.77	0.446667	76
188	377	Week 1	293.72	97.84	271.39	93.2	Optimal Amount	Optimal quality (Q1)	46	198	0.63	0.393333	76
189	378	Baseline	261.14	98.52	248.95	31	Optimal Amount	Optimal quality (Q1)	67	167	0.8	0.766667	76
190	380	Baseline	278.39	98.76	284.49	129.7	Optimal Amount	Low degradation (Q2)	45	212	0.89	0.69	76
191	380	Week 1	219.95	99.17	214.92	162.4	Optimal Amount	Optimal quality (Q1)	36	189	0.56	0.133333	76
192	380	Week 3	228.51	98.4	223.72	149.8	Optimal Amount	Optimal quality (Q1)	33	46	0.12	0.31	76
193	382	Baseline	224.33	98.22	221.49	150.4	Optimal Amount	Optimal quality (Q1)	45	141	0.43	0.446667	76
194	382	Week 1	233.15	98.54	228.47	15.4	Optimal Amount	Optimal quality (Q1)	54	165	0.49	0.56	76
195	382	Week 3	297.81	98.64	270.26	65.8	Optimal Amount	Optimal quality (Q1)	33	130	0.63	0.116667	76
196	382	Week 5	171.19	98.49	155.75	104.8	Optimal Amount	Optimal quality (Q1)	59	51	0.56	0.283333	76
197	383	Baseline	212.05	98.1	204.08	117.1	Optimal Amount	Low degradation (Q2)	57	678	0.53	0.41	76
198	383	Week 5	220.1	98.04	207.67	114.6	Optimal Amount	Optimal quality (Q1)	39	30	0.56	0.32	76
199	384	Baseline	316.04	98.71	301.92	133.3	Optimal Amount	Optimal quality (Q1)	37	170	0.99	0.106667	76
200	387	Baseline	349.74	98.01	330.27	121.5	Optimal Amount	Optimal quality (Q1)	56	448	0.25	0.303333	76
201	388	Baseline	194.22	97.06	183.58	153.6	Optimal Amount	Low degradation (Q2)	54	247	0.5	0.11	76
202	389	Baseline	207.46	98.27	199.19	5.8	Optimal Amount	Low degradation (Q2)	37	88	0.99	0.103333	76
203	4	Baseline	218.9	99.26	123.22	7.4	Optimal Amount	Optimal quality (Q1)	32	276	0.69	0.12	31
204	4	Week 1	186.81	99.02	103.01	7.3	Optimal Amount	Optimal quality (Q1)	29	292	0.46	0.28	31
205	4	Week 3	212.32	99.02	111.79	8.6	Optimal Amount	Optimal quality (Q1)	24	265	0.61	0.15	31
206	4	Week 5	188.06	97.88	97.48	11.9	Optimal Amount	Optimal quality (Q1)	11	115	0.66	0.11	31
207	5	Baseline	191.59	99.26	113.25	7	Optimal Amount	Optimal quality (Q1)	28	246	0.33	0.13	31
208	5	Week 1	212.53	99.4	121.98	5.7	Optimal Amount	Optimal quality (Q1)	25	252	0.51	0.23	31
209	5	Week 3	190.79	99.25	109.14	6.4	Optimal Amount	Optimal quality (Q1)	32	193	0.6	0.15	31
210	5	Week 5	194.52	99.17	112.67	3.2	Optimal Amount	Optimal quality (Q1)	25	225	0.83	0.18	31
211	6	Baseline	178.98	99.03	97.25	8.9	Optimal Amount	Optimal quality (Q1)	22	324	0.26	0.12	31
212	7	Baseline	188.99	99.4	112.93	7.1	Optimal Amount	Optimal quality (Q1)	25	543	0.17	0.1	31
213	7	Week 1	195.34	99.35	116.73	12	Optimal Amount	Optimal quality (Q1)	36	1115	0.86	0.18	31
214	7	Week 3	184.62	99.34	109.4	9.5	Optimal Amount	Optimal quality (Q1)	19	130	0.78	0.1	31
215	7	Week 5	171.76	99.21	100.23	8.4	Optimal Amount	Optimal quality (Q1)	19	105	0.38	0.1	31
216	8	Baseline	219.15	99.31	124.29	11.4	Optimal Amount	Optimal quality (Q1)	30	214	0.65	0.11	31
217	8	Week 1	193.23	99.21	111.09	28.4	Optimal Amount	Optimal quality (Q1)	20	185	0.78	0.11	31
218	8	Week 3	223.85	99.34	123.85	5.8	Optimal Amount	Optimal quality (Q1)	26	215	0.27	0.1	31
219	8	Week 5	159.51	97.57	91.44	4.2	Optimal Amount	Optimal quality (Q1)	14	71	0.63	0.12	31
220	9	Baseline	184.31	98.83	102.87	9.5	Optimal Amount	Optimal quality (Q1)	27	869	0.55	0.2	31
221	9	Week 1	221.68	99.42	130.36	3.8	Optimal Amount	Optimal quality (Q1)	18	1032	0.34	0.37	31
